# Development and Validation of a Simple Model to Predict Patient Height

**DOI:** 10.1101/2025.03.12.25323846

**Authors:** Emily E. Moin, Nicholas J. Seewald, Scott D. Halpern

**Affiliations:** Division of Pulmonary, Allergy, and Critical Care, University of Pennsylvania, Philadelphia; Palliative and Advanced Illness Research (PAIR) Center, University of Pennsylvania, Philadelphia; Department of Biostatistics, Epidemiology, and Informatics, University of Pennsylvania, Philadelphia

## Abstract

**Background:** Height recorded in electronic health records (EHRs) is used extensively in diagnosis and treatment, either in isolation or as a component of body-mass index (BMI), but is often falsely high because many adults overestimate their height. Statistical models to predict height could therefore improve population health, but to date models have required extensive input and have not been externally validated.

**Methods:** We used the National Health and Nutrition Examination Survey (NHANES) to develop sex-stratified predictive models for examiner-measured height based on self-reported height and age in a random 90% sample of data. We internally validated the model in a held-out 10% sample and externally validated the model in two cohorts: The National Adolescent to Adult Longitudinal Health Study (Add Health) and the University of Michigan Health and Retirement Study (HRS). We assessed discrimination with C-index, calibration by visual inspection of calibration plots, and accuracy using root mean square error (RMSE).

**Results:** Models were trained using 62,032 NHANES subjects (51.9% women, 21.7% Black, 23.9% Hispanic or Latino, with median age 48 [IQR 31 – 64]), and evaluated in the NHANES held-out test set (n=6,846), Add Health (n=5,749), and HRS (n=5,655). Models demonstrated excellent discrimination in all validation cohorts (C-index range 0.88 – 0.89). Models were well-calibrated in all validation cohorts. Model-predicted height demonstrated lower root mean square error (RMSE) compared to self-reported height in all validation cohorts and when stratified by race and ethnicity, with greatest improvements in participants aged 45 and over.

**Conclusions and Relevance:** A model requiring minimal input data improves estimation of height over self-reported height at least as much as more complex models across stratifications of sex, age, race and ethnicity in internal validation, and is the first model to improve height estimation that has demonstrated external validity.

---

Most adults self-report heights that are overestimates of their true height.^1–6^ Height is often obtained via self-report in clinical encounters, rather than formal stadiometry, leading to inaccurate information that is propagated throughout the electronic health record (EHR). Height alone is used for a broad spectrum of important diagnostic and therapeutic considerations, including diagnosis of obstructive and restrictive pulmonary disease with spirometry and specification of lung-protective ventilation in acute respiratory failure.^7,8^ Body mass index (BMI), a function of height and weight, is even more widely used, with applications in arenas as diverse as allocation of transplant organs,^9^ indications for medications like glucagon-like peptide-1 receptor agonists,^10,11^ and screening for risk of cardiovascular disease.^12^ Therefore, inaccurate height has wide-ranging consequences for individual medical care and population health.

Given the broad range of possible use cases for a more accurate estimate of adult height, and insufficient resources to measure height in all patient encounters, there is considerable opportunity to improve patient care with a broadly usable model to predict actual height. Prior attempts to develop techniques to adjust self-reported height and weight have relied on numerous input variables and either failed to undergo external validation^13,14^ or did not demonstrate external validity when evaluated.^15^ Thus, we sought to develop and externally validate a minimal model – i.e., one that relies on a small number of highly reliable input variables – that would be generalizable to the U.S. population and readily portable across health systems.
