## Supplement for "Development and Validation of a Simple Model to Predict Patient Height"

### Sheet: Supplemental Table 1
Male model coefficients			Female model coefficients
(Intercept)	157.601		(Intercept)	147.038
Age 18-19	Reference		Age 18-19	Reference
Age 20-24	-0.0923085		Age 20-24	0.156994
Age 25-29	0.100335		Age 25-29	0.0481256
Age 30-34	0.197814		Age 30-34	0.0631437
Age 35-39	0.101522		Age 35-39	-0.0143171
Age 40-44	0.178642		Age 40-44	0.0226622
Age 45-49	-0.0259615		Age 45-49	-0.200251
Age 50-54	-0.182883		Age 50-54	-0.309863
Age 55-59	-0.532188		Age 55-59	-0.608003
Age 60-64	-0.911118		Age 60-64	-0.935137
Age 65-69	-1.38867		Age 65-69	-1.46767
Age 70-74	-1.82509		Age 70-74	-1.86808
Age 75-79	-2.21367		Age 75-79	-2.205
Age 80-84	-2.99802		Age 80-84	-2.77865
Age 85 and over	-3.34842		Age 85 and over	-3.30956
Height 57 inches	Reference		Height 52 inches	Reference
Height 58 inches	-5.60734		Height 53 inches	0.625321
Height 59 inches	0.244731		Height 54 Inches	-1.06687
Height 60 inches	1.46154		Height 55 inches	-3.07909
Height 61 inches	1.88119		Height 56 inches	-0.324373
Height 62 inches	2.24425		Height 57 inches	0.369792
Height 63 inches	4.26228		Height 58 inches	0.913886
Height 64 inches	5.81388		Height 59 inches	3.25004
Height 65 inches	7.56997		Height 60 inches	5.87234
Height 66 inches	10.1609		Height 61 inches	8.18967
Height 67 inches	12.2916		Height 62 inches	10.3799
Height 68 inches	14.4463		Height 63 inches	12.6291
Height 69 inches	16.6541		Height 64 inches	14.837
Height 70 inches	18.6827		Height 65 inches	16.909
Height 71 inches	20.8361		Height 66 inches	19.2941
Height 72 inches	23.365		Height 67 inches	21.5653
Height 73 inches	25.842		Height 68 inches	23.7989
Height 74 inches	28.0797		Height 69 inches	25.8528
Height 75 inches	30.2857		Height 70 inches	28.1377
Height 76 inches	32.8076		Height 71 inches	29.4511
Height 77 inches	34.367		Height 72 inches	31.6463
Height 78 inches	36.9547		Height 73 inches	31.837
Height 79 inches	36.9949		Height 74 inches	35.6336
Height 80 inches	40.4108		Height 75 inches	28.6381
Height 81 inches	24.6242
Height 82 inches	29.1239

### Sheet: Supplemental Table 2
Cohort	Sex	Mean absolute percent error (%)		Mean difference (cm)		Standard deviation (cm)		Limits of agreement (Low - High) (cm)
		Model-predicted	Self-reported	Model-predicted	Self-reported	Model-predicted	Self-reported	Model-predicted		Self-reported
NHANES	Male	0.0118618	0.0153918	0.0180063	1.60853	2.7997	3.1783	-5.46941	5.50543	-4.62094	7.83799
Add	Male	0.0124359	0.0130518	-0.199007	1.21943	3.13165	3.1798	-6.33705	5.93903	-5.01298	7.45183
HRS	Male	0.01351	0.0189531	0.157957	2.68288	3.69033	3.8842	-7.07508	7.39099	-4.93015	10.2959
NHANES	Female	0.0126147	0.0146223	-0.06207	1.13206	2.70657	3.03882	-5.36695	5.24281	-4.82403	7.08815
Add	Female	0.0127817	0.0125412	-0.684302	0.22305	2.9584	3.13845	-6.48277	5.11417	-5.92831	6.37441
HRS	Female	0.0138699	0.0175076	0.0303596	2.08497	3.32823	3.58185	-6.49297	6.55369	-4.93546	9.1054

### Sheet: Supplemental Table 3
Cohort	Sex	Race/Ethnicity	Mean absolute percent error (%)		Mean difference (cm)		Standard deviation (cm)		Limits of agreement (Low - High) (cm)
			Model-predicted	Self-reported	Model-predicted	Self-reported	Model-predicted	Self-reported	Model-predicted		Self-reported
NHANES	Male	Hispanic	0.0142696	0.0172174	0.148077	0.785115	3.34425	3.96576	-6.40666	6.70282	-6.98778	8.558
Add	Male	Hispanic	0.0123933	0.0120089	-0.113108	0.906688	3.00478	3.04936	-6.00247	5.77626	-5.07006	6.88344
HRS	Male	Hispanic	0.0190771	0.0247293	2.16119	3.68139	4.85661	5.3866	-7.35777	11.6801	-6.87634	14.2391
NHANES	Female	Hispanic	0.0162106	0.0193168	0.974597	1.5278	3.33228	3.93681	-5.55666	7.50586	-6.18836	9.24395
Add	Female	Hispanic	0.0133434	0.0134015	-0.0741833	0.43589	3.50886	3.88651	-6.95155	6.80319	-7.18167	8.05345
HRS	Female	Hispanic	0.019301	0.0237057	1.45565	2.80782	5.24618	5.78461	-8.82686	11.7382	-8.53002	14.1457
NHANES	Male	Non-Hispanic White	0.0111163	0.0154298	-0.0476755	2.10806	2.57536	2.82057	-5.09537	5.00002	-3.42026	7.63639
Add	Male	Non-Hispanic White	0.0118045	0.0121997	-0.383204	1.20371	2.93593	2.91757	-6.13762	5.37121	-4.51473	6.92215
HRS	Male	Non-Hispanic White	0.0132533	0.0173075	0.625288	2.62072	3.11083	3.12582	-5.47194	6.72252	-3.50589	8.74733
NHANES	Female	Non-Hispanic White	0.0110926	0.0124233	-0.626551	0.927933	2.19835	2.51115	-4.93532	3.68222	-3.99392	5.84978
Add	Female	Non-Hispanic White	0.012096	0.0115391	-0.760902	0.228578	2.63321	2.76735	-5.922	4.4002	-5.19544	5.65259
HRS	Female	Non-Hispanic White	0.0095749	0.0121303	0.046131	1.46258	2.06566	2.1721	-4.00256	4.09483	-2.79472	5.71989
NHANES	Male	Non-Hispanic Black	0.0113599	0.0140507	-0.32013	1.42093	2.77942	2.99978	-5.7678	5.12754	-4.45864	7.30051
Add	Male	Non-Hispanic Black	0.0129868	0.0127781	-0.598193	0.904119	3.24284	3.23405	-6.95415	5.75777	-5.43461	7.24285
HRS	Male	Non-Hispanic Black	0.0150277	0.0207025	0.41127	2.78245	4.81468	5.11916	-9.02549	9.84803	-7.2511	12.816
NHANES	Female	Non-Hispanic Black	0.0124857	0.0146059	-0.29315	1.10112	2.70411	3.06402	-5.5932	5.0069	-4.90436	7.1066
Add	Female	Non-Hispanic Black	0.0140855	0.0135377	-0.95719	-0.064649	3.36417	3.56645	-7.55097	5.63659	-7.05489	6.92559
HRS	Female	Non-Hispanic Black	0.0140922	0.0171429	-0.161528	1.94526	3.35658	3.68251	-6.74043	6.41738	-5.27247	9.16298
NHANES	Male	Other Race	0.0107864	0.0139159	0.667617	1.64975	2.29996	2.58027	-3.84029	5.17553	-3.40759	6.70709
Add	Male	Other Race	0.0136909	0.0135236	-0.191919	0.787006	3.89239	4.21787	-7.82101	7.43717	-7.48001	9.05402
HRS	Male	Other Race	0.015455	0.0160995	1.24151	2.54	3.13611	2.36177	-4.90527	7.38829	-2.08906	7.16906
NHANES	Female	Other Race	0.0110432	0.0131073	0.38749	1.14037	2.25798	2.52786	-4.03814	4.81312	-3.81423	6.09498
Add	Female	Other Race	0.0131729	0.0130615	-0.342824	0.363311	2.93494	3.00319	-6.09531	5.40966	-5.52294	6.24956
HRS	Female	Other Race	0.0108863	0.0148603	0.246284	1.77132	2.75016	3.14365	-5.14402	5.63659	-4.39024	7.93287

### Sheet: Supplemental Table 4
			AUROC
Cohort	Sex	Cutoff	Measured BMI	Model-Measured	CSQ	Model-Self	Self-Reported
NHANES	Male	25	1	0.9928	0.99	0.9738	0.9719
Add Health	Male	25	1	0.9911	0.9922	0.9701	0.9707
HRS	Male	25	1	0.9884	0.9871	0.9665	0.9655
NHANES	Female	25	1	0.9939	0.9921	0.9783	0.9768
Add Health	Female	25	1	0.9941	0.9936	0.9809	0.9801
HRS	Female	25	1	0.9934	0.9926	0.9849	0.9841
NHANES	Male	30	1	0.9923	0.9893	0.9753	0.973
Add Health	Male	30	1	0.9934	0.9932	0.9739	0.9741
HRS	Male	30	1	0.9855	0.9839	0.9682	0.9673
NHANES	Female	30	1	0.9938	0.9925	0.978	0.9772
Add Health	Female	30	1	0.995	0.9939	0.9815	0.9802
HRS	Female	30	1	0.9896	0.9887	0.9757	0.9748

### Sheet: Supplemental Table 5
			Brier Score
Cohort	Sex	Cutoff	Measured BMI	Model-Measured	CSQ	Scaled Brier	Model-Self	Self-Reported	Scaled Brier
NHANES	Male	25	0	0.0413	0.0527	0.216319	0.0764	0.077	0.00779221
Add Health	Male	25	0	0.0442	0.0408	-0.0833333	0.0872	0.0801	-0.0886392
HRS	Male	25	0	0.0444	0.065	0.316923	0.0664	0.0874	0.240275
NHANES	Female	25	0	0.0382	0.0409	0.0660147	0.0747	0.0774	0.0348837
Add Health	Female	25	0	0.0376	0.0352	-0.0681818	0.0712	0.0746	0.0455764
HRS	Female	25	0	0.0317	0.0432	0.266204	0.0467	0.0686	0.319242
NHANES	Male	30	0	0.0461	0.0599	0.230384	0.0761	0.0833	0.0864346
Add Health	Male	30	0	0.0412	0.0412	0	0.0726	0.0745	0.0255034
HRS	Male	30	0	0.0556	0.0767	0.275098	0.0848	0.116	0.268966
NHANES	Female	30	0	0.04	0.0474	0.156118	0.073	0.0815	0.104294
Add Health	Female	30	0	0.0349	0.0346	-0.00867052	0.0688	0.0688	0
HRS	Female	30	0	0.0458	0.057	0.196491	0.0793	0.0959	0.173097

### Sheet: Supplemental Table 6
Cohort	Sex	Cutoff	Weight type	Stayed correct	Stayed incorrect	Turned correct	Turned incorrect	Percent turned correct	Percent turned incorrect	Net gain	Percent gain
Add Health	Male	25	Measured	2513	69	40	49	0.0149757	0.0183452	-9	-0.00336952
Add Health	Male	25	Self-reported	2421	197	17	36	0.00636466	0.0134781	-19	-0.00711344
HRS	Male	25	Measured	2051	65	80	34	0.0358744	0.0152466	46	0.0206278
HRS	Male	25	Self-reported	2001	114	81	34	0.0363229	0.0152466	47	0.0210762
NHANES	Male	25	Measured	3115	91	85	47	0.0254643	0.0140803	38	0.0113841
NHANES	Male	25	Self-reported	3024	198	59	57	0.0176753	0.0170761	2	0.000599161
Add Health	Male	30	Measured	2527	76	34	34	0.0127293	0.0127293	0	0
Add Health	Male	30	Self-reported	2449	171	28	23	0.010483	0.00861101	5	0.00187196
HRS	Male	30	Measured	2013	78	93	46	0.041704	0.0206278	47	0.0210762
HRS	Male	30	Self-reported	1930	147	111	42	0.0497758	0.0188341	69	0.0309417
NHANES	Male	30	Measured	3090	106	94	48	0.0281606	0.0143799	46	0.0137807
NHANES	Male	30	Self-reported	3007	201	77	53	0.0230677	0.0158778	24	0.00718993
Add Health	Female	25	Measured	2820	84	20	27	0.00677736	0.00914944	-7	-0.00237208
Add Health	Female	25	Self-reported	2717	196	24	14	0.00813284	0.00474415	10	0.00338868
HRS	Female	25	Measured	3018	66	72	35	0.0225635	0.0109683	37	0.0115951
HRS	Female	25	Self-reported	2945	122	97	27	0.030398	0.0084613	70	0.0219367
NHANES	Female	25	Measured	3205	75	64	55	0.0188291	0.0161812	9	0.00264784
NHANES	Female	25	Self-reported	3093	211	52	43	0.0152986	0.0126508	9	0.00264784
Add Health	Female	30	Measured	2824	78	24	25	0.00813284	0.0084717	-1	-0.000338868
Add Health	Female	30	Self-reported	2729	184	19	19	0.0064385	0.0064385	0	0
HRS	Female	30	Measured	2948	85	97	61	0.030398	0.0191163	36	0.0112817
HRS	Female	30	Self-reported	2844	212	94	41	0.0294579	0.0128486	53	0.0166092
NHANES	Female	30	Measured	3209	107	54	29	0.015887	0.00853192	25	0.0073551
NHANES	Female	30	Self-reported	3099	225	52	23	0.0152986	0.0067667	29	0.00853192
